# Correcting Covid-19 PCR Prevalence for False Positives in the Presence of Vaccination Immunity

**DOI:** 10.1101/2021.04.06.21255029

**Authors:** Michael Halem

**Affiliations:** BeCare Link LLC

**Keywords:** Epidemiology, PCR, False Positive Rate, FPR, Vaccination, Model, Prevalence, Decay, Exponential

## Abstract

Since the first analysis was published on 7 April 2021 the PCR test positivity rate has dropped significantly below the then estimated false positive rate (FPR) of 1.16% using the exponential decay to FPR model. Therefore, the estimate has been rejected and a new model was developed.

Using the ONS infection survey’s assumption (PCR FPR rate below 0.1%) the new model splits the test time series data into two periods based on a change in transmissibility that coincides with the reopening of England schools on 8 March. The new model provides for two base levels of exponential decay (for each period’s transmissibility) combined with a single decay rate increase dependent on vaccination.

Because the FPR is relatively insignificant compared to current PCR test positives, it cannot be statistically separated using currently available England epidemic time series data by the non-linear least squares estimation technique. Therefore, the FPR factor is temporarily dropped in the least squares regression.

The new model is stable in that it reasonably predicts through the most current available data (25 April) the future test prevalence using parameters estimated with 29 March data. Thus far, the estimate parameters remain within their original confidence intervals as successive days are added to the time series. Of potential usefulness is the current estimate for change in decay rate per mean vaccination rate, currently estimated at approximately 10.7% (CI: 8.8% - 12.6%). The estimate should be used with caution as other unforeseen factors could cause the model to misestimate.
