## Supplementary material for "Correcting Covid-19 PCR Prevalence for False Positives in the Presence of Vaccination Immunity": Code/Data for 2021-04-30 version: englandData.csv

areaCode	areaName	areaType	date	newCasesLFDConfirmedPCRBySpecimenDateRollingSum	newCasesPCROnlyBySpecimenDateRollingSum	newPCRTestsByPublishDateRollingSum	uniqueCasePositivityBySpecimenDateRollingSum	uniquePeopleTestedBySpecimenDateRollingSum
E92000001	England	nation	2021-04-29			1663764
E92000001	England	nation	2021-04-28			1671374
E92000001	England	nation	2021-04-27			1657826
E92000001	England	nation	2021-04-26			1661314
E92000001	England	nation	2021-04-25	1584	7829	1650144	0.8	1499161
E92000001	England	nation	2021-04-24	1571	7996	1628967	0.8	1514530
E92000001	England	nation	2021-04-23	1561	8161	1629683	0.8	1513567
E92000001	England	nation	2021-04-22	1602	8421	1593554	0.8	1504560
E92000001	England	nation	2021-04-21	1598	8458	1559750	0.8	1493411
E92000001	England	nation	2021-04-20	1605	8493	1532438	0.8	1478556
E92000001	England	nation	2021-04-19	1564	8594	1516667	0.9	1463420
E92000001	England	nation	2021-04-18	1631	8896	1501075	0.9	1456270
E92000001	England	nation	2021-04-17	1674	9148	1490713	0.9	1441988
E92000001	England	nation	2021-04-16	1712	9707	1483049	1.0	1428255
E92000001	England	nation	2021-04-15	1712	10236	1505535	1.0	1411000
E92000001	England	nation	2021-04-14	1780	10923	1540308	1.1	1400536
E92000001	England	nation	2021-04-13	1878	11527	1544660	1.2	1388974
E92000001	England	nation	2021-04-12	1987	12128	1477884	1.2	1402448
E92000001	England	nation	2021-04-11	2030	12101	1457103	1.2	1354727
E92000001	England	nation	2021-04-10	2068	12216	1457449	1.3	1342175
E92000001	England	nation	2021-04-09	2172	12249	1388327	1.3	1329271
E92000001	England	nation	2021-04-08	2233	12061	1380331	1.4	1240105
E92000001	England	nation	2021-04-07	2366	12320	1357745	1.4	1238116
E92000001	England	nation	2021-04-06	2583	12503	1361314	1.5	1217711
E92000001	England	nation	2021-04-05	2537	12898	1463643	1.6	1172263
E92000001	England	nation	2021-04-04	2409	14057	1500507	1.6	1305075
E92000001	England	nation	2021-04-03	3188	14674	1524386	1.6	1324249
E92000001	England	nation	2021-04-02	3328	15396	1602289	1.7	1336672
E92000001	England	nation	2021-04-01	3502	16501	1597908	1.7	1410943
E92000001	England	nation	2021-03-31	3693	17469	1626516	1.8	1429958
E92000001	England	nation	2021-03-30	3920	18592	1687091	1.8	1457666
E92000001	England	nation	2021-03-29	4208	19378	1694148	1.9	1500303
E92000001	England	nation	2021-03-28	4742	20285	1719160	1.9	1544032
E92000001	England	nation	2021-03-27	4623	20884	1735823	2.0	1553957
E92000001	England	nation	2021-03-26	4620	21302	1731245	2.0	1561262
E92000001	England	nation	2021-03-25	4651	21802	1763996	2.0	1553567
E92000001	England	nation	2021-03-24	4584	22091	1755467	2.1	1550134
E92000001	England	nation	2021-03-23	4411	22371	1751370	2.1	1545871
E92000001	England	nation	2021-03-22	4315	22913	1758465	2.0	1538095
E92000001	England	nation	2021-03-21	4134	23364	1739104	2.0	1547481
E92000001	England	nation	2021-03-20	3596	23500	1726460	2.0	1536764
E92000001	England	nation	2021-03-19	3446	23758	1718236	2.1	1521821
E92000001	England	nation	2021-03-18	3309	24215	1674814	2.1	1499761
E92000001	England	nation	2021-03-17	3128	24595	1688129	2.2	1479832
E92000001	England	nation	2021-03-16	2851	25127	1696644	2.2	1450134
E92000001	England	nation	2021-03-15	2720	25686	1658414	2.3	1423490
E92000001	England	nation	2021-03-14	2585	26053	1656614	2.4	1425268
E92000001	England	nation	2021-03-13	2360	26346	1656825	2.4	1423157
E92000001	England	nation	2021-03-12	2257	26701	1668215	2.4	1414651
E92000001	England	nation	2021-03-11	2104	26947	1701279	2.4	1404517
E92000001	England	nation	2021-03-10	1955	27253	1682048	2.5	1408274
E92000001	England	nation	2021-03-09	1837	27647	1665805	2.5	1412689
E92000001	England	nation	2021-03-08	1712	28411	1682932	2.5	1432759
E92000001	England	nation	2021-03-07	1547	29120	1704640	2.5	1462667
E92000001	England	nation	2021-03-06	1460	29728	1715375	2.6	1458865
E92000001	England	nation	2021-03-05	1373	30260	1710619	2.7	1450458
E92000001	England	nation	2021-03-04	1334	31460	1702363	2.8	1441791
E92000001	England	nation	2021-03-03	1356	33333	1714586	2.9	1443085
E92000001	England	nation	2021-03-02	1349	35521	1710048	3.1	1442630
E92000001	England	nation	2021-03-01	1363	37985	1709821	3.4	1428444
E92000001	England	nation	2021-02-28	1451	41705	1698578	3.6	1454359
E92000001	England	nation	2021-02-27	1563	44363	1742987	3.8	1463232
E92000001	England	nation	2021-02-26	1604	46992	1760258	4.0	1469310
E92000001	England	nation	2021-02-25	1682	50071	1761228	4.2	1470848
E92000001	England	nation	2021-02-24	1742	53275	1760896	4.4	1488448
E92000001	England	nation	2021-02-23	1834	55916	1777008	4.6	1496773
E92000001	England	nation	2021-02-22	1890	58434	1772217	4.8	1510633
E92000001	England	nation	2021-02-21	1937	61063	1786095	4.9	1530512
E92000001	England	nation	2021-02-20	1935	61845	1754467	5.0	1530213
E92000001	England	nation	2021-02-19	1961	62704	1760313	5.0	1530422
E92000001	England	nation	2021-02-18	2014	64320	1794541	5.2	1534941
E92000001	England	nation	2021-02-17	2074	65549	1819067	5.3	1545046
E92000001	England	nation	2021-02-16	2197	67156	1827261	5.4	1557955
E92000001	England	nation	2021-02-15	2280	68495	1842569	5.4	1571808
E92000001	England	nation	2021-02-14	2409	69658	1832881	5.5	1597909
E92000001	England	nation	2021-02-13	2621	71956	1856207	5.6	1612529
E92000001	England	nation	2021-02-12	2704	74647	1898660	5.8	1621140
E92000001	England	nation	2021-02-11	2807	77826	1926059	6.0	1622077
E92000001	England	nation	2021-02-10	2938	82455	1964321	6.3	1634662
E92000001	England	nation	2021-02-09	3080	87692	1964719	6.6	1650298
E92000001	England	nation	2021-02-08	3244	92811	1972052	6.9	1670590
E92000001	England	nation	2021-02-07	3493	98678	1983321	7.2	1700820
E92000001	England	nation	2021-02-06	3561	102062	1979933	7.4	1695842
E92000001	England	nation	2021-02-05	3643	106296	1967203	7.8	1685574
E92000001	England	nation	2021-02-04	3722	111841	1978208	8.2	1681543
E92000001	England	nation	2021-02-03	3857	117288	1988357	8.5	1696352
E92000001	England	nation	2021-02-02	3894	123102	2027536	8.9	1692444
E92000001	England	nation	2021-02-01	4263	129732	2036594	9.4	1699857
E92000001	England	nation	2021-01-31	4684	136590	2041407	9.7	1733765
E92000001	England	nation	2021-01-30	4776	138476	2058771	9.8	1737622
E92000001	England	nation	2021-01-29	5086	143174	2108352	10.1	1747836
E92000001	England	nation	2021-01-28	5542	150180	2124780	10.5	1758038
E92000001	England	nation	2021-01-27	5925	157035	2153426	11.0	1758329
E92000001	England	nation	2021-01-26	6386	165318	2169009	11.4	1777779
E92000001	England	nation	2021-01-25	6782	176367	2192584	11.8	1819700
E92000001	England	nation	2021-01-24	7211	189504	2256196	12.2	1886427
E92000001	England	nation	2021-01-23	7449	199947	2310000	12.6	1923707
E92000001	England	nation	2021-01-22	7688	207443	2327361	12.9	1944373
E92000001	England	nation	2021-01-21	7900	216997	2339809	13.3	1961576
E92000001	England	nation	2021-01-20	8119	226474	2415408	13.6	1986894
E92000001	England	nation	2021-01-19	8349	235579	2454316	13.9	2024436
E92000001	England	nation	2021-01-18	8484	244091	2514195	14.0	2072083
E92000001	England	nation	2021-01-17	8792	254925	2570141	14.0	2151221
E92000001	England	nation	2021-01-16	8853	261450	2656132	14.1	2186060
E92000001	England	nation	2021-01-15	8919	269131	2740800	14.2	2223781
E92000001	England	nation	2021-01-14	9083	274445	2857664	14.3	2250324
E92000001	England	nation	2021-01-13	9173	282596	2833388	14.4	2281585
E92000001	England	nation	2021-01-12	9069	292847	2823123	14.5	2335202
E92000001	England	nation	2021-01-11	9158	306094	2804460	14.8	2377742
E92000001	England	nation	2021-01-10	8951	323492	2834653	15.2	2429603
E92000001	England	nation	2021-01-09	9119	339939	2801689	15.7	2465938
E92000001	England	nation	2021-01-08	9299	358433	2649635	16.2	2503565
E92000001	England	nation	2021-01-07	8300	345714	2528461	16.8	2324174
E92000001	England	nation	2021-01-06	7852	346072	2479998	17.4	2233124
E92000001	England	nation	2021-01-05	7577	357940	2378599	17.8	2240600
E92000001	England	nation	2021-01-04	7132	372907	2273732	18.2	2265185
E92000001	England	nation	2021-01-03	5926	345340	2251704	18.1	2098110
E92000001	England	nation	2021-01-02	5226	339132	2209430	18.1	2060831
E92000001	England	nation	2021-01-01	4313	322907	2127095	18.3	1938022
E92000001	England	nation	2020-12-31	4073	307706	2066506	18.3	1844237
E92000001	England	nation	2020-12-30	3563	290413	2059816	18.1	1764626
E92000001	England	nation	2020-12-29	3133	265705	2156013	17.0	1715697
E92000001	England	nation	2020-12-28	2589	234888	2269174	15.2	1704609
E92000001	England	nation	2020-12-27	2595	237473	2320154	13.4	1946406
E92000001	England	nation	2020-12-26	2455	224245	2382715	12.3	1995255
E92000001	England	nation	2020-12-25	2512	209181	2541447	11.3	2043046
E92000001	England	nation	2020-12-24	2745	228032	2553156	10.9	2280564
E92000001	England	nation	2020-12-23	2663	229205	2480168	10.6	2371315
E92000001	England	nation	2020-12-22	2389	222253	2322855	10.4	2330772
E92000001	England	nation	2020-12-21	2041	210993	2219058	10.1	2259950
E92000001	England	nation	2020-12-20	1701	198431	2099991	9.9	2171081
E92000001	England	nation	2020-12-19	1490	187920	2017197	9.8	2088559
E92000001	England	nation	2020-12-18	1310	182511	1962809	9.8	2038268
E92000001	England	nation	2020-12-17	1134	170789	1958127	9.5	1952484
E92000001	England	nation	2020-12-16	975	159954	1978727	9.3	1882179
E92000001	England	nation	2020-12-15	841	147467	2014768	8.9	1820826
E92000001	England	nation	2020-12-14	725	135171	1970789	8.4	1770006
E92000001	England	nation	2020-12-13	624	123157	1893371	7.9	1727646
E92000001	England	nation	2020-12-12	594	115931	1833589	7.6	1687301
E92000001	England	nation	2020-12-11	549	110073	1796640	7.4	1648033
E92000001	England	nation	2020-12-10	488	103154	1776123	7.2	1601881
E92000001	England	nation	2020-12-09	446	97204	1752479	7.0	1564130
E92000001	England	nation	2020-12-08	376	93297	1743896	6.8	1555592
E92000001	England	nation	2020-12-07	344	90189	1769372	6.6	1555381
E92000001	England	nation	2020-12-06	304	87871	1777760	6.4	1565440
E92000001	England	nation	2020-12-05	269	85955	1747999	6.3	1561619
E92000001	England	nation	2020-12-04	253	85058	1730832	6.3	1557784
E92000001	England	nation	2020-12-03	227	84483	1717885	6.3	1543605
E92000001	England	nation	2020-12-02	200	84270	1740016	6.3	1536276
E92000001	England	nation	2020-12-01	191	84752	1756922	6.4	1535203
E92000001	England	nation	2020-11-30	178	85286	1787084	6.4	1555873
E92000001	England	nation	2020-11-29	165	86492	1807278	6.4	1581551
E92000001	England	nation	2020-11-28	155	87631	1863063	6.4	1589656
E92000001	England	nation	2020-11-27	137	89062	1916124	6.5	1599924
E92000001	England	nation	2020-11-26	122	91481	1981921	6.6	1613589
E92000001	England	nation	2020-11-25	111	94699	1996523	6.9	1615000
E92000001	England	nation	2020-11-24	92	98996	2012191	7.2	1621119
E92000001	England	nation	2020-11-23	66	105288	1979275	7.4	1650008
E92000001	England	nation	2020-11-22	57	112784	1994605	7.7	1685272
E92000001	England	nation	2020-11-21	55	116939	2001004	8.0	1685388
E92000001	England	nation	2020-11-20	52	122323	1973931	8.3	1682778
E92000001	England	nation	2020-11-19	46	129256	1958975	8.7	1683777
E92000001	England	nation	2020-11-18	51	135683	1943402	9.0	1686063
E92000001	England	nation	2020-11-17	49	142083	1960580	9.4	1692138
E92000001	England	nation	2020-11-16	53	146226	1976214	9.5	1698587
E92000001	England	nation	2020-11-15	43	150616	1992754	9.7	1720238
E92000001	England	nation	2020-11-14	41	154348	1990174	9.8	1738837
E92000001	England	nation	2020-11-13	42	154960	1981028	9.8	1745014
E92000001	England	nation	2020-11-12	42	154198	1954411	9.7	1743092
E92000001	England	nation	2020-11-11	31	153186	1929940	9.7	1738627
E92000001	England	nation	2020-11-10	28	149300	1868946	9.5	1722072
E92000001	England	nation	2020-11-09	20	147204	1845258	9.3	1738576
E92000001	England	nation	2020-11-08	17	147079	1814965	9.1	1769345
E92000001	England	nation	2020-11-07	13	142548	1807387	9.0	1757135
E92000001	England	nation	2020-11-06	7	140302	1781316	9.0	1737354
E92000001	England	nation	2020-11-05	1	139154	1743794	9.1	1710842
E92000001	England	nation	2020-11-04	1	138265	1745728	9.1	1696569
E92000001	England	nation	2020-11-03		137808	1752951	9.2	1669702
E92000001	England	nation	2020-11-02		135982	1768866	9.2	1634907
E92000001	England	nation	2020-11-01		130816	1814786	9.2	1586381
E92000001	England	nation	2020-10-31		130609	1857133	9.2	1564235
E92000001	England	nation	2020-10-30		129779	1877456	9.2	1543592
E92000001	England	nation	2020-10-29		128243	1917938	9.2	1511981
E92000001	England	nation	2020-10-28		127867	1915789	9.3	1492736
E92000001	England	nation	2020-10-27		129120	1914880	9.2	1512350
E92000001	England	nation	2020-10-26		129976	1911697	9.0	1545853
E92000001	England	nation	2020-10-25		129322	1911344	8.8	1578364
E92000001	England	nation	2020-10-24		128014	1900428	8.7	1578895
E92000001	England	nation	2020-10-23		126850	1888792	8.6	1573080
E92000001	England	nation	2020-10-22		123287	1863134	8.5	1555195
E92000001	England	nation	2020-10-21		118925	1824835	8.3	1533396
E92000001	England	nation	2020-10-20		113884	1814546	8.1	1509176
E92000001	England	nation	2020-10-19		107981	1795250	7.8	1491146
E92000001	England	nation	2020-10-18		102075	1749496	7.4	1479639
E92000001	England	nation	2020-10-17		99872	1704425	7.3	1469008
E92000001	England	nation	2020-10-16		97674	1676739	7.2	1458833
E92000001	England	nation	2020-10-15		96138	1653117	7.2	1442085
E92000001	England	nation	2020-10-14		96158	1633627	7.1	1441466
E92000001	England	nation	2020-10-13		94907	1588983	7.0	1442135
E92000001	England	nation	2020-10-12		93764	1590448	6.9	1453333
E92000001	England	nation	2020-10-11		91606	1650706	6.7	1460626
E92000001	England	nation	2020-10-10		91785	1639869	6.6	1472110
E92000001	England	nation	2020-10-09		91335	1656061	6.5	1477553
E92000001	England	nation	2020-10-08		89901	1627490	6.5	1465337
E92000001	England	nation	2020-10-07		85937	1613528	6.3	1432714
E92000001	England	nation	2020-10-06		81264	1624062	6.1	1398587
E92000001	England	nation	2020-10-05		75690	1601203	5.8	1372489
E92000001	England	nation	2020-10-04		70236	1558405	5.4	1362923
E92000001	England	nation	2020-10-03		66428	1575327	5.2	1349321
E92000001	England	nation	2020-10-02		62379	1538525	5.0	1325028
E92000001	England	nation	2020-10-01		56838	1561510	4.7	1291555
E92000001	England	nation	2020-09-30		51829	1559642	4.3	1272104
E92000001	England	nation	2020-09-29		47195	1559775	4.0	1263255
E92000001	England	nation	2020-09-28		43828	1564132	3.7	1266833
E92000001	England	nation	2020-09-27		39944	1545340	3.4	1263079
E92000001	England	nation	2020-09-26		38542		3.2	1270850
E92000001	England	nation	2020-09-25		37066		3.1	1267887
E92000001	England	nation	2020-09-24		35303		3.0	1254081
E92000001	England	nation	2020-09-23		32945		2.8	1234261
E92000001	England	nation	2020-09-22		30800		2.7	1227749
E92000001	England	nation	2020-09-21		28482		2.5	1230265
E92000001	England	nation	2020-09-20		26681		2.3	1230597
E92000001	England	nation	2020-09-19		23767		2.1	1204105
E92000001	England	nation	2020-09-18		21799		2.0	1194875
E92000001	England	nation	2020-09-17		20383		1.8	1191109
E92000001	England	nation	2020-09-16		19545		1.8	1190823
E92000001	England	nation	2020-09-15		18654		1.7	1183563
E92000001	England	nation	2020-09-14		18617		1.7	1178643
E92000001	England	nation	2020-09-13		19184		1.7	1199000
E92000001	England	nation	2020-09-12		19534		1.8	1205942
E92000001	England	nation	2020-09-11		19513		1.8	1202275
E92000001	England	nation	2020-09-10		19249		1.8	1173494
E92000001	England	nation	2020-09-09		18816		1.8	1147033
E92000001	England	nation	2020-09-08		18584		1.8	1128483
E92000001	England	nation	2020-09-07		17512		1.7	1117457
E92000001	England	nation	2020-09-06		15309		1.7	1032152
E92000001	England	nation	2020-09-05		14227		1.6	1018163
E92000001	England	nation	2020-09-04		13080		1.5	995451
E92000001	England	nation	2020-09-03		11872		1.4	951715
E92000001	England	nation	2020-09-02		10533		1.3	915906
E92000001	England	nation	2020-09-01		9051		1.2	884659
E92000001	England	nation	2020-08-31		8184		1.1	866147
E92000001	England	nation	2020-08-30		8055		1.0	925113
E92000001	England	nation	2020-08-29		7775		1.0	920858
E92000001	England	nation	2020-08-28		7448		1.0	919909
E92000001	England	nation	2020-08-27		7070		0.9	927393
E92000001	England	nation	2020-08-26		6963		0.9	935176
E92000001	England	nation	2020-08-25		6899		0.9	937302
E92000001	England	nation	2020-08-24		6762		0.9	932964
E92000001	England	nation	2020-08-23		6768		0.9	932032
E92000001	England	nation	2020-08-22		6601		0.9	928853
E92000001	England	nation	2020-08-21		6530		0.9	921528
E92000001	England	nation	2020-08-20		6562		0.9	903455
E92000001	England	nation	2020-08-19		6364		0.9	879741
E92000001	England	nation	2020-08-18		6387		0.9	858980
E92000001	England	nation	2020-08-17		6675		1.0	854916
E92000001	England	nation	2020-08-16		6887		1.0	846808
E92000001	England	nation	2020-08-15		6915		1.0	839378
E92000001	England	nation	2020-08-14		6908		1.0	830503
E92000001	England	nation	2020-08-13		6735		1.0	813076
E92000001	England	nation	2020-08-12		6694		1.0	810169
E92000001	England	nation	2020-08-11		6538		1.0	809866
E92000001	England	nation	2020-08-10		6246		1.0	805925
E92000001	England	nation	2020-08-09		5835		0.9	805143
E92000001	England	nation	2020-08-08		5790		0.9	810455
E92000001	England	nation	2020-08-07		5648		0.9	809987
E92000001	England	nation	2020-08-06		5409		0.9	793020
E92000001	England	nation	2020-08-05		5287		0.9	772634
E92000001	England	nation	2020-08-04		5319		0.9	754442
E92000001	England	nation	2020-08-03		5178		0.9	736494
E92000001	England	nation	2020-08-02		5048		0.9	722133
E92000001	England	nation	2020-08-01		5051		0.9	713152
E92000001	England	nation	2020-07-31		5049		0.9	705050
E92000001	England	nation	2020-07-30		5141		0.9	694967
E92000001	England	nation	2020-07-29		5015		1.0	673541
E92000001	England	nation	2020-07-28		4793		0.9	645548
E92000001	England	nation	2020-07-27		4703		1.0	628135
E92000001	England	nation	2020-07-26		4648		1.0	618674
E92000001	England	nation	2020-07-25		4547		1.0	614997
E92000001	England	nation	2020-07-24		4523		1.0	612904
E92000001	England	nation	2020-07-23		4352		0.9	610409
E92000001	England	nation	2020-07-22		4262		0.9	616056
E92000001	England	nation	2020-07-21		4236		0.9	634815
E92000001	England	nation	2020-07-20		4196		0.9	651180
E92000001	England	nation	2020-07-19		4133		0.8	656881
E92000001	England	nation	2020-07-18		4071		0.8	647553
E92000001	England	nation	2020-07-17		4025		0.9	638094
E92000001	England	nation	2020-07-16		4001		0.9	626758
E92000001	England	nation	2020-07-15		4041		0.9	621731
E92000001	England	nation	2020-07-14		3992		0.9	605119
E92000001	England	nation	2020-07-13		3901		0.9	584923
E92000001	England	nation	2020-07-12		3870		1.0	565158
E92000001	England	nation	2020-07-11		4058		1.0	560275
E92000001	England	nation	2020-07-10		4022		1.0	556194
E92000001	England	nation	2020-07-09		4042		1.0	541217
E92000001	England	nation	2020-07-08		3926		1.1	524091
E92000001	England	nation	2020-07-07		3866		1.1	506100
E92000001	England	nation	2020-07-06		3880		1.1	492173
E92000001	England	nation	2020-07-05		3887		1.1	491234
E92000001	England	nation	2020-07-04		3758		1.1	488661
E92000001	England	nation	2020-07-03		3876		1.2	482171
E92000001	England	nation	2020-07-02		3975		1.2	469884
E92000001	England	nation	2020-07-01		4047		1.3	452252
E92000001	England	nation	2020-06-30		4160		1.4	435457
E92000001	England	nation	2020-06-29		4316		1.5	422323
E92000001	England	nation	2020-06-28		4466		1.6	405532
E92000001	England	nation	2020-06-27		4605		1.7	399307
E92000001	England	nation	2020-06-26		4730		1.7	395942
E92000001	England	nation	2020-06-25		4905		1.8	389224
E92000001	England	nation	2020-06-24		5210		1.9	393739
E92000001	England	nation	2020-06-23		5392		1.9	393077
E92000001	England	nation	2020-06-22		5656		2.0	391799
E92000001	England	nation	2020-06-21		5778		2.0	390492
E92000001	England	nation	2020-06-20		5973		2.1	392874
E92000001	England	nation	2020-06-19		6131		2.1	397093
E92000001	England	nation	2020-06-18		6254		2.1	401857
E92000001	England	nation	2020-06-17		6225		2.1	407508
E92000001	England	nation	2020-06-16		6392		2.1	420871
E92000001	England	nation	2020-06-15		6453		2.0	437637
E92000001	England	nation	2020-06-14		6506		2.0	448641
E92000001	England	nation	2020-06-13		6425		2.0	451023
E92000001	England	nation	2020-06-12		6362		2.0	458771
E92000001	England	nation	2020-06-11		6440		2.0	467017
E92000001	England	nation	2020-06-10		6673		2.0	473031
E92000001	England	nation	2020-06-09		6836		2.1	471714
E92000001	England	nation	2020-06-08		7131		2.2	465689
E92000001	England	nation	2020-06-07		7452		2.3	461333
E92000001	England	nation	2020-06-06		7777		2.4	459106
E92000001	England	nation	2020-06-05		8050		2.5	454797
E92000001	England	nation	2020-06-04		8402		2.6	450602
E92000001	England	nation	2020-06-03		8828		2.8	449205
E92000001	England	nation	2020-06-02		9200		2.9	447593
E92000001	England	nation	2020-06-01		9302		3.1	433039
E92000001	England	nation	2020-05-31		9365		3.2	412110
E92000001	England	nation	2020-05-30		9573		3.3	414008
E92000001	England	nation	2020-05-29		9878		3.3	415205
E92000001	England	nation	2020-05-28		10300		3.5	410629
E92000001	England	nation	2020-05-27		10995		3.7	409448
E92000001	England	nation	2020-05-26		11724		3.8	411476
E92000001	England	nation	2020-05-25		12860		3.9	428569
E92000001	England	nation	2020-05-24		13697		3.9	447932
E92000001	England	nation	2020-05-23		14087		4.0	447980
E92000001	England	nation	2020-05-22		14554		4.1	453031
E92000001	England	nation	2020-05-21		14894		4.2	452037
E92000001	England	nation	2020-05-20		14834		4.2	442897
E92000001	England	nation	2020-05-19		15376		4.4	439017
E92000001	England	nation	2020-05-18		15709		4.5	432932
E92000001	England	nation	2020-05-17		16551		4.7	433225
E92000001	England	nation	2020-05-16		16967		4.9	429842
E92000001	England	nation	2020-05-15		16993		5.1	412038
E92000001	England	nation	2020-05-14		17482		5.3	400738
E92000001	England	nation	2020-05-13		18476		5.5	400469
E92000001	England	nation	2020-05-12		18854		5.8	390039
E92000001	England	nation	2020-05-11		19074		6.1	373978
E92000001	England	nation	2020-05-10		18859		6.3	352346
E92000001	England	nation	2020-05-09		19488		6.4	356863
E92000001	England	nation	2020-05-08		20432		6.4	366654
E92000001	England	nation	2020-05-07		21897		6.5	384641
E92000001	England	nation	2020-05-06		23002		6.6	393299
E92000001	England	nation	2020-05-05		24465		6.9	396866
E92000001	England	nation	2020-05-04		25437		7.3	390156
E92000001	England	nation	2020-05-03		26624		7.7	384007
E92000001	England	nation	2020-05-02		27125		8.2	363889
E92000001	England	nation	2020-05-01		27759		8.8	341600
E92000001	England	nation	2020-04-30		28021		10.2	297007
E92000001	England	nation	2020-04-29		28267		12.2	247902
E92000001	England	nation	2020-04-28		28342		14.6	206129
E92000001	England	nation	2020-04-27		28209		16.6	179534
E92000001	England	nation	2020-04-26		27858		18.3	161307
E92000001	England	nation	2020-04-25		28198		20.3	147194
E92000001	England	nation	2020-04-24		28933		22.4	137351
E92000001	England	nation	2020-04-23		28652		24.3	125182
E92000001	England	nation	2020-04-22		28446		25.8	117154
E92000001	England	nation	2020-04-21		27861		27.1	109786
E92000001	England	nation	2020-04-20		27420		28.1	104006
E92000001	England	nation	2020-04-19		27175		29.1	98536
E92000001	England	nation	2020-04-18		26644		29.7	94177
E92000001	England	nation	2020-04-17		25597		30.6	88097
E92000001	England	nation	2020-04-16		25109		31.9	81945
E92000001	England	nation	2020-04-15		24823		33.2	77833
E92000001	England	nation	2020-04-14		24896		34.7	74489
E92000001	England	nation	2020-04-13		25921		36.1	75124
E92000001	England	nation	2020-04-12		26860		37.1	75892
E92000001	England	nation	2020-04-11		27000		38.0	74205
E92000001	England	nation	2020-04-10		27316		38.9	74221
E92000001	England	nation	2020-04-09		27818		39.4	74058
E92000001	England	nation	2020-04-08		27823		40.3	72604
E92000001	England	nation	2020-04-07		27658		40.7	70825
E92000001	England	nation	2020-04-06		26880		40.4	69179
E92000001	England	nation	2020-04-05		26027		40.3	67094
E92000001	England	nation	2020-04-04		25383		40.2	65147
E92000001	England	nation	2020-04-03		24375		40.0	62761
E92000001	England	nation	2020-04-02		22944		39.4	59942
E92000001	England	nation	2020-04-01		21492		38.6	57396
E92000001	England	nation	2020-03-31		19629		37.4	53998
E92000001	England	nation	2020-03-30		17871		35.8	51526
E92000001	England	nation	2020-03-29		16367		33.7	49457
E92000001	England	nation	2020-03-28		15133		32.2	47795
E92000001	England	nation	2020-03-27		13796		30.0	46885
E92000001	England	nation	2020-03-26		12233		27.7	44550
E92000001	England	nation	2020-03-25		10547		24.9	42174
E92000001	England	nation	2020-03-24		9196		22.6	40228
E92000001	England	nation	2020-03-23		7850		20.5	37830
E92000001	England	nation	2020-03-22		6383		18.0	35602
E92000001	England	nation	2020-03-21		5575		16.7	33422
E92000001	England	nation	2020-03-20		4858		15.3	31912
E92000001	England	nation	2020-03-19		4164		13.8	30864
E92000001	England	nation	2020-03-18		3651		12.8	29368
E92000001	England	nation	2020-03-17		3097		11.2	27919
E92000001	England	nation	2020-03-16		2643		10.2	25529
E92000001	England	nation	2020-03-15		2223		9.7	22721
E92000001	England	nation	2020-03-14		1877		9.3	20463
E92000001	England	nation	2020-03-13		1617		9.0	18074
E92000001	England	nation	2020-03-12		1297		8.2	15406
E92000001	England	nation	2020-03-11		929		7.2	12687
E92000001	England	nation	2020-03-10		625		6.2	10731
E92000001	England	nation	2020-03-09		451		5.0	9797
E92000001	England	nation	2020-03-08		364		4.0	9654
E92000001	England	nation	2020-03-07		334		3.6	9483
E92000001	England	nation	2020-03-06		284		3.1	9630
E92000001	England	nation	2020-03-05		222		2.3	9883
E92000001	England	nation	2020-03-04		183		1.8	10097
E92000001	England	nation	2020-03-03		138		1.4	9934
E92000001	England	nation	2020-03-02		90		1.0	9046
E92000001	England	nation	2020-03-01		54		0.7	8061
E92000001	England	nation	2020-02-29		35		0.6	7018
E92000001	England	nation	2020-02-28		30		0.6	5800
E92000001	England	nation	2020-02-27		20		0.5	4420
E92000001	England	nation	2020-02-26		13		0.4	3138
E92000001	England	nation	2020-02-25		9		0.4	2243
E92000001	England	nation	2020-02-24		4		0.2	1972
E92000001	England	nation	2020-02-23		2		0.2	1969
E92000001	England	nation	2020-02-22		1		0.1	1966
E92000001	England	nation	2020-02-21		1		0.1	2086
E92000001	England	nation	2020-02-20		0		0.0	2333
E92000001	England	nation	2020-02-19		0		0.1	2669
E92000001	England	nation	2020-02-18		0		0.1	2839
E92000001	England	nation	2020-02-17		1		0.2	3174
E92000001	England	nation	2020-02-16		1		0.2	3145
E92000001	England	nation	2020-02-15		2		0.2	3122
E92000001	England	nation	2020-02-14		6		0.3	2994
E92000001	England	nation	2020-02-13		6		0.4	2492
E92000001	England	nation	2020-02-12		6		0.5	2008
E92000001	England	nation	2020-02-11		7		0.7	1508
E92000001	England	nation	2020-02-10		6		0.6	1107
E92000001	England	nation	2020-02-09		6		0.9	764
E92000001	England	nation	2020-02-08		5		1.0	510
E92000001	England	nation	2020-02-07		1
E92000001	England	nation	2020-02-06		1
E92000001	England	nation	2020-02-05		3
