## Supplementary material for "Correcting Covid-19 PCR Prevalence for False Positives in the Presence of Vaccination Immunity": Code/Data for 2021-04-30 version: englandVaccineAndMisc.csv

areaCode	areaName	areaType	date	cumPeopleVaccinatedFirstDoseByPublishDate	cumPeopleVaccinatedSecondDoseByPublishDate	newCasesLFDOnlyBySpecimenDateRollingSum
E92000001	England	nation	2021-04-29	28656174	12144430
E92000001	England	nation	2021-04-28	28545198	11749387
E92000001	England	nation	2021-04-27	28441846	11355235
E92000001	England	nation	2021-04-26	28356779	11041619
E92000001	England	nation	2021-04-25	28289296	10791851	4040
E92000001	England	nation	2021-04-24	28227710	10564692	4292
E92000001	England	nation	2021-04-23	28102852	10086684	4254
E92000001	England	nation	2021-04-22	27995196	9692540	4180
E92000001	England	nation	2021-04-21	27891208	9346865	4076
E92000001	England	nation	2021-04-20	27798505	9007092	3795
E92000001	England	nation	2021-04-19	27713634	8734163	3712
E92000001	England	nation	2021-04-18	27628579	8518498	3377
E92000001	England	nation	2021-04-17	27559381	8322627	2790
E92000001	England	nation	2021-04-16	27447286	7863747	2770
E92000001	England	nation	2021-04-15	27345006	7417722	2722
E92000001	England	nation	2021-04-14	27251419	7054720	2585
E92000001	England	nation	2021-04-13	27172302	6762337	2485
E92000001	England	nation	2021-04-12	27132941	6504605	2351
E92000001	England	nation	2021-04-11	27107590	6338332	2127
E92000001	England	nation	2021-04-10	27070991	6177878	1878
E92000001	England	nation	2021-04-09	26996936	5740436	1803
E92000001	England	nation	2021-04-08	26934662	5336230	1690
E92000001	England	nation	2021-04-07	26879123	4933018	1623
E92000001	England	nation	2021-04-06	26820161	4560777	1713
E92000001	England	nation	2021-04-05	26765865	4398311	1711
E92000001	England	nation	2021-04-04	26746039	4344251	1674
E92000001	England	nation	2021-04-03	26719422	4304760	2441
E92000001	England	nation	2021-04-02	26644910	4146857	2522
E92000001	England	nation	2021-04-01	26576629	3931103	2734
E92000001	England	nation	2021-03-31	26454219	3519105	3152
E92000001	England	nation	2021-03-30	26266174	3177357	3787
E92000001	England	nation	2021-03-29	26090111	2943529	4117
E92000001	England	nation	2021-03-28	25903782	2806124	4628
E92000001	England	nation	2021-03-27	25651406	2679046	4581
E92000001	England	nation	2021-03-26	25284013	2477711	4594
E92000001	England	nation	2021-03-25	24940005	2226749	4582
E92000001	England	nation	2021-03-24	24681955	2028543	4440
E92000001	England	nation	2021-03-23	24406074	1820530	4077
E92000001	England	nation	2021-03-22	24137423	1685983	4040
E92000001	England	nation	2021-03-21	23854862	1621547	4069
E92000001	England	nation	2021-03-20	23559503	1591129	3535
E92000001	England	nation	2021-03-19	22873079	1520680	3511
E92000001	England	nation	2021-03-18	22337590	1419950	3667
E92000001	England	nation	2021-03-17	21886125	1315341	3631
E92000001	England	nation	2021-03-16	21493356	1224435	3529
E92000001	England	nation	2021-03-15	21122514	1161526	3570
E92000001	England	nation	2021-03-14	20791838	1129444	3467
E92000001	England	nation	2021-03-13	20568821	1115066	3348
E92000001	England	nation	2021-03-12	20111189	1076426	3345
E92000001	England	nation	2021-03-11	19798473	1008912	3194
E92000001	England	nation	2021-03-10	19587080	939232	3141
E92000001	England	nation	2021-03-09	19380360	868272	2956
E92000001	England	nation	2021-03-08	19199233	821121	2787
E92000001	England	nation	2021-03-07	19015497	797321	2568
E92000001	England	nation	2021-03-06	18875389	788188	2470
E92000001	England	nation	2021-03-05	18491771	766500	2430
E92000001	England	nation	2021-03-04	18106090	729265	2382
E92000001	England	nation	2021-03-03	17785702	684220	2311
E92000001	England	nation	2021-03-02	17554700	640219	2326
E92000001	England	nation	2021-03-01	17373384	612567	2309
E92000001	England	nation	2021-02-28	17212804	599935	2461
E92000001	England	nation	2021-02-27	17051245	590547	2536
E92000001	England	nation	2021-02-26	16679881	574963	2653
E92000001	England	nation	2021-02-25	16227104	558737	2711
E92000001	England	nation	2021-02-24	15794992	542569	2737
E92000001	England	nation	2021-02-23	15398055	528360	2740
E92000001	England	nation	2021-02-22	15113158	518779	2838
E92000001	England	nation	2021-02-21	14958074	513435	2773
E92000001	England	nation	2021-02-20	14844087	511089	2727
E92000001	England	nation	2021-02-19	14537978	508657	2691
E92000001	England	nation	2021-02-18	14214176	504762	2705
E92000001	England	nation	2021-02-17	13817914	500201	2738
E92000001	England	nation	2021-02-16	13395338	495704	2819
E92000001	England	nation	2021-02-15	13082669	492576	2825
E92000001	England	nation	2021-02-14	12862909	490722	2911
E92000001	England	nation	2021-02-13	12675663	489885	3004
E92000001	England	nation	2021-02-12	12246166	487699	3072
E92000001	England	nation	2021-02-11	11809241	483966	3197
E92000001	England	nation	2021-02-10	11422507	479320	3364
E92000001	England	nation	2021-02-09	11083652	475228	3558
E92000001	England	nation	2021-02-08	10771998	473055	3692
E92000001	England	nation	2021-02-07	10519729	471636	3841
E92000001	England	nation	2021-02-06	10290215	471324	3961
E92000001	England	nation	2021-02-05	9831897	470723	4061
E92000001	England	nation	2021-02-04	9430261	468782	4150
E92000001	England	nation	2021-02-03	9041835	466171	4260
E92000001	England	nation	2021-02-02	8663041	463889	4237
E92000001	England	nation	2021-02-01	8362868	462503	4012
E92000001	England	nation	2021-01-31	8082355	460907	3734
E92000001	England	nation	2021-01-30	7792996	458150	3504
E92000001	England	nation	2021-01-29	7253305	447898	3375
E92000001	England	nation	2021-01-28	6816945	446372	3133
E92000001	England	nation	2021-01-27	6473752	445101	2809
E92000001	England	nation	2021-01-26	6221850	444011	2581
E92000001	England	nation	2021-01-25	5962544	443010	2673
E92000001	England	nation	2021-01-24	5727693	441684	2721
E92000001	England	nation	2021-01-23	5529101	441074	2794
E92000001	England	nation	2021-01-22	5085771	440300	2838
E92000001	England	nation	2021-01-21	4661293	439182	2955
E92000001	England	nation	2021-01-20	4303730	436848	3024
E92000001	England	nation	2021-01-19	3985579	434125	3085
E92000001	England	nation	2021-01-18	3687206	431136	3144
E92000001	England	nation	2021-01-17	3520056	427386	3284
E92000001	England	nation	2021-01-16	3365492	426102	3341
E92000001	England	nation	2021-01-15	3090058	424327	3380
E92000001	England	nation	2021-01-14	2769164	420510	3453
E92000001	England	nation	2021-01-13	2494371	415656	3516
E92000001	England	nation	2021-01-12	2254556	407294	3535
E92000001	England	nation	2021-01-11	2080280	393925	3553
E92000001	England	nation	2021-01-10	1959151	374613	3466
E92000001	England	nation	2021-01-09			3509
E92000001	England	nation	2021-01-08			3551
E92000001	England	nation	2021-01-07			3150
E92000001	England	nation	2021-01-06			3096
E92000001	England	nation	2021-01-05			3074
E92000001	England	nation	2021-01-04			3033
E92000001	England	nation	2021-01-03			2735
E92000001	England	nation	2021-01-02			2572
E92000001	England	nation	2021-01-01			2254
E92000001	England	nation	2020-12-31			2152
E92000001	England	nation	2020-12-30			1970
E92000001	England	nation	2020-12-29			1841
E92000001	England	nation	2020-12-28			1590
E92000001	England	nation	2020-12-27			1558
E92000001	England	nation	2020-12-26			1426
E92000001	England	nation	2020-12-25			1468
E92000001	England	nation	2020-12-24			1539
E92000001	England	nation	2020-12-23			1345
E92000001	England	nation	2020-12-22			1073
E92000001	England	nation	2020-12-21			881
E92000001	England	nation	2020-12-20			710
E92000001	England	nation	2020-12-19			620
E92000001	England	nation	2020-12-18			506
E92000001	England	nation	2020-12-17			453
E92000001	England	nation	2020-12-16			395
E92000001	England	nation	2020-12-15			355
E92000001	England	nation	2020-12-14			339
E92000001	England	nation	2020-12-13			326
E92000001	England	nation	2020-12-12			324
E92000001	England	nation	2020-12-11			336
E92000001	England	nation	2020-12-10			311
E92000001	England	nation	2020-12-09			293
E92000001	England	nation	2020-12-08			272
E92000001	England	nation	2020-12-07			257
E92000001	England	nation	2020-12-06			247
E92000001	England	nation	2020-12-05			239
E92000001	England	nation	2020-12-04			217
E92000001	England	nation	2020-12-03			213
E92000001	England	nation	2020-12-02			201
E92000001	England	nation	2020-12-01			194
E92000001	England	nation	2020-11-30			185
E92000001	England	nation	2020-11-29			175
E92000001	England	nation	2020-11-28			175
E92000001	England	nation	2020-11-27			174
E92000001	England	nation	2020-11-26			180
E92000001	England	nation	2020-11-25			198
E92000001	England	nation	2020-11-24			208
E92000001	England	nation	2020-11-23			247
E92000001	England	nation	2020-11-22			276
E92000001	England	nation	2020-11-21			305
E92000001	England	nation	2020-11-20			343
E92000001	England	nation	2020-11-19			381
E92000001	England	nation	2020-11-18			397
E92000001	England	nation	2020-11-17			427
E92000001	England	nation	2020-11-16			408
E92000001	England	nation	2020-11-15			398
E92000001	England	nation	2020-11-14			410
E92000001	England	nation	2020-11-13			378
E92000001	England	nation	2020-11-12			315
E92000001	England	nation	2020-11-11			258
E92000001	England	nation	2020-11-10			192
E92000001	England	nation	2020-11-09			148
E92000001	England	nation	2020-11-08			100
E92000001	England	nation	2020-11-07			44
E92000001	England	nation	2020-11-06			21
E92000001	England	nation	2020-11-05			2
E92000001	England	nation	2020-11-04			1
E92000001	England	nation	2020-11-03			1
E92000001	England	nation	2020-11-02			1
E92000001	England	nation	2020-11-01			1
E92000001	England	nation	2020-10-31			1
E92000001	England	nation	2020-10-30			1
E92000001	England	nation	2020-10-29			1
E92000001	England	nation	2020-10-28			1
E92000001	England	nation	2020-10-27			1
E92000001	England	nation	2020-10-26			1
E92000001	England	nation	2020-10-25			1
E92000001	England	nation	2020-10-24			1
E92000001	England	nation	2020-10-23			1
